# Evaluation of gait cycle time variability in patients with knee osteoarthritis using a triaxial accelerometer

**DOI:** 10.1101/2021.07.02.21259710

**Authors:** Takeshi Akimoto, Kenji Kawamura, Takaaki Wada, Naomichi Ishihara, Akane Yokota, Takehiko Suginoshita, Shigeki Yokoyama

**Affiliations:** Graduate School of Health Science, Kibi International University, Takahashi-shi, Okayama, Japan; Department of Orthopedics, Medical Corporation Suginoshita Orthopedic Clinic, Rokujizo, Uji-shi, Kyoto, Japan; Graduate School of Health Science, Kyoto Tachibana University, Yamashina-ku, Kyoto-shi, Kyoto, Japan

## Abstract

Knee osteoarthritis can alter gait variability. However, few studies have compared the temporal factors of the gait cycle between patients with knee osteoarthritis and healthy subjects. Furthermore, no studies have investigated the relationship between gait variability and potential contributing factors (knee joint functions such as muscle strength) in knee osteoarthritis. The first objective of this study was to compare gait cycle variability between female patients with knee osteoarthritis and healthy elderly women to determine gait characteristics in patients with knee osteoarthritis. The second objective was to examine whether gait cycle variability in knee osteoarthritis is associated with potential contributing factors. Twenty-four female patients diagnosed with knee osteoarthritis and 12 healthy elderly women participated. Gait cycle variability (coefficient of variation of gait cycle time), knee extension range of motion, knee extension strength, 5-meter walk test, Timed Up & Go Test, and Western Ontario and McMaster Universities Osteoarthritis Index were measured. All assessment results were compared between the knee osteoarthritis and healthy groups. Gait cycle variability was significantly higher in the knee osteoarthritis group (3.2%±1.5%) compared to the healthy group (2.1%±0.7%). A significant positive correlation was found between the gait cycle variability and 5-meter walk test (r=0.46) and Western Ontario and McMaster Universities Osteoarthritis Index (r=0.43). The gait of patients with knee osteoarthritis may be more unstable than that of healthy individuals. In addition, unstable gait may be associated with gait speed and quality of life. Therefore, we believe that rehabilitation to improve unstable gait can enhance the quality of life of patients with knee osteoarthritis.
