## Supporting information for "Evaluation of gait cycle time variability in patients with knee osteoarthritis using a triaxial accelerometer"

### Sheet: Supplementary Table S1
Supplementary Table S1. Research Data
No.	OA(0.1)	KL Score	gait cycle time CV	treadmill speed	Age	Height	Body mass	BMI	WOMAC	knee ext ROM	knee ext strength	5MWT	TUG	Borg's 6-20 scale
healthy 1	0	-	1.39752	4.2	66-70	1.6	57	22.2656	2	0	0.447368	3.08	5.69	8
healthy 2	0	-	1.60646	3.1	56-60	1.65	60	22.0386	2	-5	0.421667	3.32	5.74	11
healthy 3	0	-	1.78705	2	61-65	1.53	55	23.4952	0	0	0.665455	2.78	5.44	11
healthy 4	0	-	1.87849	3.5	56-60	1.545	44	18.433	0	0	0.484091	3.02	5.51	13
healthy 5	0	-	1.99504	2.4	71-75	1.6	44	17.1875	0	0	0.452273	2.67	5.84	11
healthy 6	0	-	2.58397	1.6	66-70	1.5	53	23.5556	5	0	0.562264	2.47	5.72	13
healthy 7	0	-	3.75711	2.3	76-80	1.45	47.5	22.5922	6	0	0.667368	2.8	5.8	12
healthy 8	0	-	2.74589	1.8	71-75	1.46	55.5	26.0368	26	-5	0.25045	3.36	6.25	11
healthy 9	0	-	1.40012	2	66-70	1.5	53	23.5556	0	0	0.571698	2.54	5.89	11
healthy 10	0	-	2.42464	2.3	76-80	1.49	50.5	22.7467	0	0	0.609901	3.11	6.06	11
healthy 11	0	-	1.94004	2.1	76-80	1.55	63	26.2227	2	0	0.503175	2.72	6.73	11
healthy 12	0	-	1.77158	2.1	76-80	1.485	59.5	26.9814	9	0	0.43	2.91	6.23	10
knee OA 1	1	Ⅱ	4.80835	1.8	66-70	1.59	51	20.1733	14	0	0.501961	3.44	7.07	15
knee OA 2	1	Ⅱ	2.03162	2.8	66-70	1.54	54	22.7694	21	-5	0.377778	4.38	7.14	11
knee OA 3	1	Ⅱ	5.16977	3.3	71-75	1.6	61	23.8281	25	-5	0.413115	5.08	5.72	7
knee OA 4	1	Ⅱ	3.62842	2.7	71-75	1.54	54	22.7694	16	0	0.354769	5.08	7.21	11
knee OA 5	1	Ⅲ	2.26884	1.5	71-75	1.54	53	22.3478	32	-10	0.279245	4.54	9.07	9
knee OA 6	1	Ⅱ	2.20973	2.7	66-70	1.55	52	21.6441	15	-5	0.355769	3.52	6.59	9
knee OA 7	1	Ⅱ	2.33322	2	66-70	1.56	55	22.6003	19	0	0.494545	3.59	7.01	11
knee OA 8	1	Ⅱ	1.63145	3.8	76-80	1.58	54	21.6311	8	-5	0.440741	3.26	5.69	7
knee OA 9	1	Ⅱ	3.1609	1.8	71-75	1.55	60	24.974	15	-5	0.171667	5.24	6.98	13
knee OA 10	1	Ⅱ	5.57229	3	66-70	1.61	54.8	21.1412	32	-10	0.361314	5.01	7.91	12
knee OA 11	1	Ⅱ	2.39227	2.4	76-80	1.49	50	22.5215	8	-5	0.354314	3.47	7.38	11
knee OA 12	1	Ⅱ	1.60646	3.1	56-60	1.63	75	28.2284	14	0	0.493333	2.87	5.72	10
knee OA 13	1	Ⅳ	4.30897	1.8	76-80	1.49	60	27.0258	23	-15	0.315	3.98	8.23	11
knee OA 14	1	Ⅱ	2.99711	1.7	71-75	1.45	55.5	26.3971	24	0	0.338739	3.87	6.3	11
knee OA 15	1	Ⅲ	7.56147	1.5	71-75	1.5	53.4	23.7333	48	-10	0.35206	5.81	8.56	14
knee OA 16	1	Ⅲ	3.48737	1.8	56-60	1.6	75	29.2969	25	0	0.349333	2.64	5.51	12
knee OA 17	1	Ⅱ	2.7834	2.5	76-80	1.57	50	20.2848	19	-10	0.402	3.26	6.61	11
knee OA 18	1	Ⅲ	3.0848	2.3	76-80	1.55	55.4	23.0593	17	0	0.467509	3.01	5.68	15
knee OA 19	1	Ⅲ	2.74677	1.5	71-75	1.58	58	23.2335	25	-5	0.368966	2.91	6.65	11
knee OA 20	1	Ⅱ	1.39752	4.2	66-70	1.6	57	22.2656	12	0	0.547368	3.08	5.69	7
knee OA 21	1	Ⅱ	2.25729	1.8	71-75	1.65	60	22.0386	13	-5	0.361667	3.32	6.44	13
knee OA 22	1	Ⅲ	4.01941	2.1	66-70	1.63	55	20.7008	12	0	0.463636	2.73	5.8	11
knee OA 23	1	Ⅲ	4.23793	1	66-70	1.48	54	24.653	28	-5	0.272222	4.54	8.2	13
knee OA 24	1	Ⅲ	2.0291	2.3	71-75	1.54	52	21.9261	26	0	0.334615	3.12	7.13	9
healthy mean			2.10733	2.45	69.8333	1.53	53.5	22.9259	4.33333	-0.833333	0.505476	2.89833	5.90833	11.0833
healty SD			0.675582	0.764556	8.13336	0.0614595	6.12743	2.90129	7.41416	1.94625	0.118608	0.286542	0.35987	1.31137
knee OA mean			3.23852	2.30833	70.75	1.55917	56.6292	23.3018	20.4583	-4.16667	0.382153	3.82292	6.84542	11
knee OA SD			1.47274	0.779028	5.65878	0.0514077	6.44478	2.39395	9.04568	4.34057	0.085016	0.914566	1.01112	2.24577
n(healthy, knee OA,)	12	0
	24	15
		8
		1
OA: osteoarthritis, KL: Kellgren-Lawrence, CV: coefficient of variation, BMI: body mass index, WOMAC: Western Ontario and McMaster Universities Osteoarthritis Index, ROM: range of motion, 5MWT: 5-meter walk test, TUG: Timed Up & Go Test, SD: standard deviation
